# PFHpA alters lipid metabolism and increases the risk of metabolic dysfunction-associated steatotic liver disease in youth—a translational research framework

**DOI:** 10.1101/2024.07.01.24309775

**Authors:** Brittney O. Baumert, Ana C. Maretti-Mira, Zhenjiang Li, Nikos Stratakis, Yinqi Zhao, Douglas I. Walker, Hongxu Wang, Fabian Christoph Fischer, Qiran Jia, Damaskini Valvi, Scott M. Bartell, Carmen Chen, Thomas Inge, Justin Ryder, Todd Jenkins, Stephanie Sisley, Stavra Xanthakos, Rohit Kohli, Sarah Rock, Sandrah P. Eckel, Michele A. La Merrill, Max M. Aung, Matthew P. Salomon, Rob McConnell, Jesse Goodrich, David V. Conti, Lucy Golden-Mason, Lida Chatzi

## Abstract

To address the growing epidemic of liver disease, particularly in pediatric populations, it is crucial to identify modifiable risk factors for the development and progression of metabolic dysfunction-associated steatotic liver disease (MASLD). Per- and polyfluoroalkyl substances (PFAS) are persistent ubiquitous chemicals and have emerged as potential risk factors for liver damage. However, their impact on the etiology and severity of MASLD remains largely unexplored in humans. This study aims to bridge the gap between human and in vitro studies to understand how exposure to perfluoroheptanoic acid (PFHpA), one of the emerging PFAS replacements which accumulates in high concentrations in the liver, contributes to MASLD risk and progression. First, we showed that PFHpA plasma concentrations were significantly associated with increased risk of MASLD in obese adolescents. Further, we examined the impact of PFHpA on hepatic metabolism using 3D human liver spheroids and single-cell transcriptomics to identify major hepatic pathways affected by PFHpA. Next, we integrated the *in vivo* and *in vitro* multi-omics datasets with a novel statistical approach which identified signatures of proteins and metabolites associated with MASLD development triggered by PFHpA exposure. In addition to characterizing the contribution of PFHpA to MASLD progression, our study provides a novel strategy to identify individuals at high risk of PFHpA-induced MASLD and develop early intervention strategies. Notably, our analysis revealed that the proteomic signature exhibited a stronger correlation between both PFHpA exposure and MASLD risk compared to the metabolomic signature. While establishing a clear connection between PFHpA exposure and MASLD progression in humans, our study delved into the molecular mechanisms through which PFHpA disrupts liver metabolism. Our *in vitro* findings revealed that PFHpA primarily impacts lipid metabolism, leading to a notable increase of lipid accumulation in human hepatocytes after PFHpA exposure. Among the pathways involved in lipid metabolism in hepatocytes, regulation of lipid metabolism by PPAR-a showed a remarkable activation. Moreover, the translational research framework we developed by integrating human and in vitro data provided us biomarkers to identify individuals at a high risk of MASLD due to PFHpA exposure. Our framework can inform policies on PFAS-induced liver disease and identify potential targets for prevention and treatment strategies.
