## Supplementary material for "PFHpA alters lipid metabolism and increases the risk of metabolic dysfunction-associated steatotic liver disease in youth—a translational research framework": Supp A

### Sheet: Sheet1
Mode	Measured m/z	Measured retention time	Theoretical m/z	Confirmed retention time	Adduct	Compound name	Compound class
hilicneg	87.04526	331.1	87.045153494	324.818316	M-H	Acetoin	Endogenous_metabolite
hilicneg	88.04049	336.1	88.040402466	350.604636	M-H	Beta-Alanine	Endogenous_metabolite
hilicneg	88.98812	345.2	88.98803254	343.248606	M-H	Oxalate	Endogenous_metabolite
hilicpos	91.03839	236.1	91.038970049	253.7	M+NH4	Lactate	Endogenous_metabolite
c18pos	96.0436	25	96.044389783	26.95	2M+H	2-Hydroxypyridine	Endogenous_metabolite
hilicneg	101.02452	214.8	101.024418049	203.9	M-H	Acetoacetic acid	Organic acid
hilicneg	101.02452	316.5	101.024418049	319	M-H	2-Oxobutyric acid	Organic acid
hilicpos	101.05918	67.9	101.059705494	69.3	M+H	5-Valerolactone	Endogenous_metabolite
hilicneg	102.01978	280.8	102.019667022	278.614644	M-H	N-Formylglycine	Endogenous_metabolite
c18pos	102.05466	22.9	102.054954466	23.6046342	M+H	1-Aminocyclopropanecarboxylate	Endogenous_metabolite
hilicneg	102.05617	326.5	102.05605253	338.672622	M-H	Aminoisobutanoate	Endogenous_metabolite
c18neg	102.05618	19.8	102.05605253	21	M-H	Gamma-Aminobutyrate	Endogenous_metabolite
hilicneg	103.0038	211.6	103.0036826	208.5	M-H	Hydroxypyruvate	Endogenous_metabolite
c18pos	106.04987	21.7	106.049869085	22.4862828	M+H	Serine	Endogenous_metabolite
hilicpos	109.06472	66.7	109.064790874	68.2	M+H	Benzyl Alcohol	Endogenous_metabolite
c18neg	110.02491	10	110.024752402	19.8	M-H	26-Dihydroxypyridine	Endogenous_metabolite
hilicpos	110.0269	265.6	110.02702564	275	M+H	Hypotaurine	Endogenous_metabolite
hilicpos	110.05998	231.2	110.060039847	231.1	M+H	2-Aminophenol	Endogenous_metabolite
hilicneg	111.02012	127.2	111.020001375	134.702628	M-H	Uracil	Endogenous_metabolite
hilicpos	111.04395	66.3	111.04405543	68.5	M+H	Pyrocatechol	Endogenous_metabolite
c18pos	112.05083	25.9	112.050537792	20.7317994	M+H	Cytosine	Endogenous_metabolite
hilicneg	112.05175	217.7	112.051635855	230.373216	M-H	Creatinine	Endogenous_metabolite
hilicneg	113.06096	69.6	113.060803557	68.6	M-H	2-Me4e-51-2-Methyl-4-pentenoic acid	Long chain fatty acid
hilicneg	114.05614	315.3	114.05605253	327.532998	M-H	Proline	Endogenous_metabolite
hilicneg	115.00384	49	115.0036826	59.3665608	M-H	Maleate	Endogenous_metabolite
c18neg	115.04021	23.9	115.040068113	20	M-H	Alpha-ketoisovaleric acid	Organic acid
c18pos	115.05044	24	115.050203438	22.2878526	M+NH4	Dihydrouracil	Endogenous_metabolite
hilicneg	115.07653	77.9	115.076453621	78.31	M-H	Hexanoate	Endogenous_metabolite
hilicneg	116.03544	286.2	116.035317085	275.227632	M-H	N-Acetylglycine	Endogenous_metabolite
hilicneg	116.07183	307.2	116.071702594	320.4	M-H	Valine	Endogenous_metabolite
c18neg	116.07188	22.2	116.071702594	20.1	M-H	5-Aminovaleric acid	Endogenous_metabolite
hilicneg	117.01947	319	117.01933267	325.654932	M-H	Succinate	Endogenous_metabolite
hilicneg	117.0559	141.8	117.055718177	144.078558	M-H	2-OH2-Me-40-2-Hydroxy-2-methylbutyric acid	Short chain fatty acid
hilicpos	117.06568	291.4	117.065854402	300.4	M+ACN+H	Glycine	Endogenous_metabolite
hilicpos	118.08606	244.9	118.086254594	260.6	M+H	Betaine	Endogenous_metabolite
hilicpos	119.05789	316.7	119.057694565	310.4	M+H	Glucosaminate	Endogenous_metabolite
hilicpos	120.06542	278.3	120.065519149	290.9	M+H	Homoserine	Endogenous_metabolite
hilicneg	121.0299	70.4	121.02950343	64.031586	M-H	3-Hydroxybenzaldehyde	Endogenous_metabolite
c18neg	122.02482	12.3	122.024752402	20.1	M-H	Nicotinic acid	Endogenous_metabolite
hilicneg	122.98559	157.2	122.985445985	173.29656	2M-H	Pyruvate	Endogenous_metabolite
hilicpos	123.05517	126.5	123.055288819	130.1	M+H	Nicotinamide	Endogenous_metabolite
hilicpos	123.08024	69.3	123.080440938	69.3	M+H	1-Phenylethanol	Endogenous_metabolite
hilicneg	124.00745	304.3	124.00738826	315.041886	M-H	Taurine	Endogenous_metabolite
hilicpos	125.05967	67.3	125.059705494	68.5	M+H	3-Hydroxybenzyl Alcohol	Endogenous_metabolite
hilicneg	128.03546	292.2	128.035317085	292.591656	M-H	Oxoproline	Endogenous_metabolite
hilicpos	128.10686	223.5	128.106990938	242.9	M+ACN+H	2-Methylbutanal	Endogenous_metabolite
hilicneg	129.05581	74	129.055718177	64.132008	M-H	Ketoleucine	Endogenous_metabolite
hilicneg	130.05107	336.4	130.050967149	333	M-H	5-Aminolevulinate	Endogenous_metabolite
hilicneg	130.06229	340.4	130.062200538	346.274076	M-H	Creatine	Endogenous_metabolite
c18pos	130.06548	34	130.065125228	31.9680108	M+H	Quinoline	Endogenous_metabolite
c18pos	130.08664	21	130.086254594	24.9229962	M+H	Pipecolic acid	Endogenous_metabolite
hilicneg	130.08744	282.3	130.087352657	302.06217	M-H	Isoleucine	Endogenous_metabolite
hilicneg	131.03509	312.5	131.03498273	324.818316	M-H	Glutarate	Endogenous_metabolite
hilicpos	131.07026	68.8	131.070270177	78.8	M+H	Mevalolactone	Endogenous_metabolite
hilicneg	131.07144	71.7	131.071368241	88.270404	M-H	2-Ethyl2-OH-40-2-Ethyl-2-hydroxybutyric acid	Long chain fatty acid
hilicpos	131.0814	273.6	131.081504466	288.2	M+ACN+H	L-Alanine	Endogenous_metabolite
hilicpos	131.10664	69.9	131.106655685	66.8	M+ACN+H	Heptanoate	Endogenous_metabolite
c18pos	131.11829	17.4	131.117889074	19.18	M+H	N-Acetylputrescine	Endogenous_metabolite
c18neg	132.03037	19.7	132.0302317	18.9	M-H	Aspartate	Endogenous_metabolite
hilicpos	132.06542	81.1	132.065519149	82.6	M+H	N-Acetylalanine	Endogenous_metabolite
hilicpos	132.06551	265.6	132.065519149	273.9	M+H	Trans-4-Hydroxy-L-Proline	Endogenous_metabolite
hilicneg	133.01413	339.7	133.01424729	341.31789	M-H	Malate	Endogenous_metabolite
hilicpos	133.06065	287.6	133.06076812	297.2	M+H	Asparagine	Endogenous_metabolite
hilicpos	133.09706	378.7	133.09715363	386.8	M+H	D-Ornithine	Endogenous_metabolite
hilicneg	134.02825	305	134.0281237	306.089448	M-H	Homocysteine	Endogenous_metabolite
hilicneg	135.03112	213.8	135.03123476	228.992862	M-H	Hypoxanthine	Endogenous_metabolite
c18pos	135.04779	37.7	135.04766075	24.6010674	M+H	Inosine	Endogenous_metabolite
hilicneg	137.02453	52.7	137.024418049	50.4	M-H	3-Hydroxybenzoate	Endogenous_metabolite
c18neg	137.03597	34.9	137.035651438	19.6	M-H	Urocanate	Endogenous_metabolite
c18neg	138.01975	12.5	138.019667022	19.7	M-H	6-Hydroxynicotinate	Endogenous_metabolite
hilicpos	138.0549	65.5	138.054954466	77.3	M+H	4-Aminobenzoate	Endogenous_metabolite
c18pos	138.05497	24.7	138.054954466	21.94	M+H	Trigonelline	Endogenous_metabolite
c18pos	138.09164	23.8	138.091339974	21.99	M+H	Tyramine	Endogenous_metabolite
c18pos	139.01827	16.4	139.0195928	27.8951232	M+H	6-Phosphogluconic acid	Endogenous_metabolite
c18pos	141.0719	20.2	141.071470645	22.55	M+H	Dihydrobiopterin	Endogenous_metabolite
hilicneg	141.09228	70.3	141.092103685	68	M-H	C81-2-Octenoic acid	Long chain fatty acid
hilicneg	143.10786	67.4	143.107753749	65.9	M-H	Caprylate	Endogenous_metabolite
c18neg	144.06674	11.1	144.06661721	20.5	M-H	5-Hydroxypipecolic acid	Organic acid
hilicpos	144.10186	81.7	144.101905557	73.3	M+H	Pentanoate	Endogenous_metabolite
hilicneg	145.01435	320.1	145.01424729	314.1	M-H	Oxoglutarate	Endogenous_metabolite
c18neg	145.05078	18.5	145.0506328	18	M-H	Adipate	Endogenous_metabolite
hilicneg	145.06196	352	145.06186619	355.735668	M-H	Glutamine	Endogenous_metabolite
c18neg	146.04596	19.4	146.04588177	18.6	M-H	Glutamate	Endogenous_metabolite
hilicpos	146.05993	73.3	146.060039847	71.6	M+H	Indole-3-aldehyde	Organic acid
hilicpos	146.08108	81.4	146.08116921	82.9	M+H	4-Acetamidobutanoate	Endogenous_metabolite
c18pos	146.11796	22.1	146.117554	22.3734654	M+H	Deoxycarnitine	Endogenous_metabolite
hilicneg	147.03005	331.2	147.02989735	323.3346	M-H	Citramalate	Endogenous_metabolite
c18pos	147.06398	35.4	147.0651848	17.2112808	M+Na	Monomethylglutarate	Endogenous_metabolite
hilicpos	147.11261	379.5	147.112803694	387.9	M+H	Lysine	Endogenous_metabolite
c18pos	147.11319	17.5	147.112804594	20.6708898	M+H	Diethanolamine	Endogenous_metabolite
c18neg	148.04381	23.3	148.04377377	23.2	M-H	Methionine	Endogenous_metabolite
c18pos	148.06082	22	148.06043377	24.1215636	M+H	O-Acetylserine	Endogenous_metabolite
hilicpos	148.07554	60.6	148.075689911	70.3	M+H	3-Methyl-2-Oxindole	Endogenous_metabolite
hilicneg	149.00968	46.4	149.00916191	52.0874094	M-H	Tartrate	Endogenous_metabolite
hilicneg	149.02792	145.1	149.02778935	162.7	M-H	2-Hydroxy-4-(Methylthio)Butanoate	Endogenous_metabolite
c18neg	149.04565	19.7	149.04554742	21.1	M-H	Ribose	Endogenous_metabolite
c18pos	149.06017	210.4	149.059705494	227.881098	M+H-H2O	Trans-Cinnamate	Endogenous_metabolite
hilicpos	150.07665	282.8	150.07742124	280.4	M+H	3-Methyladenine	Endogenous_metabolite
hilicneg	151.04019	56.8	151.040068113	55.9790688	M-H	Vanillin	Endogenous_metabolite
hilicneg	151.06129	265.3	151.06119748	262.4	M-H	Xylitol	Endogenous_metabolite
hilicpos	151.06158	235.9	151.06009942	237.1	M+NH4	Xylose	Endogenous_metabolite
c18pos	152.0564	24.5	152.0566858	22.3480356	M+H	Guanine	Endogenous_metabolite
hilicpos	153.04063	130	153.04070138	134.9	M+H	Xanthine	Endogenous_metabolite
hilicpos	153.05458	67.2	153.054620113	69.1	M+H	24-Dihydroxyacetophenone	Endogenous_metabolite
c18pos	154.05026	25.3	154.049869085	24.67	M+H	3-Amino-5-Hydroxybenzoate	Endogenous_metabolite
c18pos	154.08631	39.9	154.086254594	23.5005084	M+H	Dopamine	Endogenous_metabolite
hilicneg	155.00996	232.6	155.00983061	234.1	M-H	Orotate	Endogenous_metabolite
c18neg	155.00998	10.6	155.00983061	19.6	M-H	Uracil 5-carboxylic acid	Endogenous_metabolite
hilicpos	156.07666	364.9	156.076752538	373	M+H	Histidine	Endogenous_metabolite
hilicneg	157.02737	207	157.0273108	216.189984	M-H	Threitol	Endogenous_metabolite
hilicneg	157.03679	222.3	157.03671407	234.409728	M-H	Allantoin	Endogenous_metabolite
hilicpos	158.0811	80.7	158.08116921	81.9	M+H	N-Acetylproline	Endogenous_metabolite
hilicneg	159.02999	317.8	159.02989735	307.9	M-H	Oxoadipate	Endogenous_metabolite
c18pos	159.08772	36.1	159.087652475	21.5803038	M+H	Guanidinoacetate	Endogenous_metabolite
hilicneg	159.09283	282.8	159.092772391	269.574258	M-H	Tryptamine	Endogenous_metabolite
hilicneg	159.10279	69.7	159.102668368	72.1	M-H	C80-3-Hydroxyoctanoic acid	Long chain fatty acid
c18neg	159.99254	21.8	159.99358211	19.5	M-H	(2-Aminoethyl)phosphonic acid	Endogenous_metabolite
hilicneg	160.06164	311.4	160.06153183	327.130176	M-H	N-Methylglutamate	Endogenous_metabolite
c18neg	160.06167	19.8	160.06153183	18.9	M-H	2-Aminoadipic acid	Endogenous_metabolite
hilicpos	160.09672	78.9	160.09681928	75.2	M+H	2-Methylbutyrylglycine	Organic acid
hilicneg	161.04568	308.8	161.04554742	317.032158	M-H	3-Hydroxymethylglutarate	Endogenous_metabolite
c18pos	162.03455	8.2	162.03557722	26.28	M+H	Thymidine-5-phosphate	Endogenous_metabolite
hilicpos	162.09127	66.5	162.091339974	71.5	M+H	Indole-3-Ethanol	Endogenous_metabolite
c18pos	162.11291	21.2	162.11246934	22.1875896	M+H	L-Carnitine	Endogenous_metabolite
c18neg	163.02498	20.9	163.02614938	24.1	M-H	24-Dihydroxypteridine	Endogenous_metabolite
c18neg	163.04022	41.3	163.040068113	34.8	M-H	Phenylpyruvic acid	Organic acid
hilicneg	163.06131	240.5	163.06119748	237.4	M+Cl	2-Deoxy-D-Glucose	Endogenous_metabolite
hilicpos	163.10761	382.8	163.10771831	391.3	M+H	5-Hydroxylysine	Endogenous_metabolite
hilicneg	164.03547	134.9	164.035317085	118.7	M-H	4-Pyridoxolactone	Organic acid
hilicpos	165.05454	252.7	165.054620113	245.5	2M+H	Phenylpyruvate	Endogenous_metabolite
c18neg	166.05918	28.4	166.059792602	20.3	M-H	4-Guanidinobutyric acid	Endogenous_metabolite
hilicpos	166.08615	221.9	166.086254594	236.1	M+H	Phenylalanine	Endogenous_metabolite
c18neg	167.02117	19.7	167.021064	19.5	M-H	Uric Acid	Endogenous_metabolite
hilicpos	167.07016	70.9	167.070270177	76.1	M+H	3-(2-Hydroxyphenyl)Propanoate	Endogenous_metabolite
c18pos	168.06556	36	168.065519149	25.56	M+H	4-Hydroxy-L-Phenylglycine	Endogenous_metabolite
c18neg	168.07788	24	168.077850602	24.1	M-H	3-Methyl-L-Histidine	Endogenous_metabolite
c18pos	168.10236	36.3	168.101904657	22.77	M+H	3-Methoxytyramine	Endogenous_metabolite
c18neg	169.0483	26.7	169.04822486	19.4	M-H	Mevalonate	Endogenous_metabolite
c18pos	169.09755	25.2	169.09715363	21.23	M+H	Pyridoxamine	Endogenous_metabolite
hilicneg	169.12346	66.4	169.123403813	59.3	M-H	C101-9-Decenoic acid	Long chain fatty acid
c18pos	170.03962	21.9	170.038651225	25.8405498	M+H	AICA ribonucleotide	Endogenous_metabolite
c18pos	170.08162	30.4	170.08116921	22.8451584	M+H	Pyridoxine	Endogenous_metabolite
hilicneg	171.00649	360.1	171.006399	347.929404	M-H	Glycerol 3-Phosphate	Endogenous_metabolite
c18pos	171.06362	36.1	171.0651848	25.59	M+H-H2O	34-Dihydroxyphenylglycol	Endogenous_metabolite
hilicneg	171.06646	307.7	171.06628286	312.9	M-H	2-Octenedioic acid	Organic acid
hilicpos	171.10104	68	171.10215899	70.2	M+H	Azelate	Endogenous_metabolite
hilicneg	171.13924	64.4	171.139053876	59.2	M-H	Decanoate	Endogenous_metabolite
hilicneg	173.00921	335.4	173.00916191	349.773546	M-H	Trans-Aconitate	Endogenous_metabolite
hilicneg	173.04554	320.3	173.04554742	326.5	M-H	Shikimate	Endogenous_metabolite
hilicneg	173.08186	311.4	173.08193292	307.205868	M-H	Suberate	Endogenous_metabolite
c18neg	173.10442	22.8	173.1043997	22.3	M-H	Arginine	Endogenous_metabolite
c18neg	174.04088	18.4	174.04079639	18.4	M-H	N-Acetyl-L-aspartic acid	Endogenous_metabolite
c18pos	174.05467	47.1	174.054954466	51.2440674	M+H	2-Quinolinecarboxylate	Endogenous_metabolite
c18neg	174.05611	32	174.05605253	47.4	M-H	Indole-3-Acetate	Endogenous_metabolite
hilicneg	174.0885	363.4	174.08841529	363.228108	M-H	Citrulline	Endogenous_metabolite
hilicpos	174.11238	75.3	174.11246934	73	M+H	N-Acetylleucine	Endogenous_metabolite
hilicneg	175.02486	141.8	175.02481197	123.539106	M-H	D-Glucuronolactone	Endogenous_metabolite
c18pos	175.04827	25.3	175.049019395	22.9424196	M+H	Deoxycytidine Monophosphate	Endogenous_metabolite
c18neg	175.0611	25.4	175.06119748	18.3	M-H	2-Isopropylmalic acid	Organic acid
hilicpos	175.08648	78	175.086588947	78.1	M+H	Indole-3-Acetamide	Endogenous_metabolite
c18pos	175.99938	8.8	175.99879688	26.1676806	M+H	L-Cysteinesulfinic acid	Endogenous_metabolite
hilicneg	176.03867	211.6	176.03868839	199.558416	M-H	N-Formyl-L-Methionine	Endogenous_metabolite
hilicpos	176.06648	295.6	176.06658178	307	M+H	Guanidinosuccinate	Endogenous_metabolite
hilicpos	177.09003	278.8	177.08832118	272.9	M+H	Adenine	Endogenous_metabolite
c18neg	178.05108	26.9	178.050967149	28	M-H	Hippurate	Endogenous_metabolite
c18neg	179.03511	31	179.03498273	24	M-H	Caffeic acid	Endogenous_metabolite
hilicneg	179.05621	226.4	179.0561121	233.999772	M-H	Psicose	Endogenous_metabolite
c18neg	179.05649	23.8	179.0561121	20.8	M-H	Gulose	Endogenous_metabolite
c18neg	180.06677	23.2	180.06661721	23.3	M-H	Tyrosine	Endogenous_metabolite
hilicpos	180.08648	344.9	180.08664852	349.4	M+H	Glucosamine	Endogenous_metabolite
c18pos	180.10226	26.9	180.101904657	21.41	M+H	Salsolinol	Endogenous_metabolite
hilicneg	181.05172	208.1	181.0506328	192.163926	M-H	3-(3-Hydroxyphenyl)-3-hydroxypropanoic acid	Organic acid
hilicneg	181.07109	307.3	181.07176216	308.068188	M-H	Galactitol	Endogenous_metabolite
hilicpos	181.07185	80.7	181.07200151	80.5	M+H	Theophylline	Endogenous_metabolite
hilicneg	182.046	54.6	182.04588177	59.9294556	M-H	4-Pyridoxate	Endogenous_metabolite
hilicneg	183.02915	272.5	183.02989735	253.68	M-H	34 Dihydroxymandelate	Endogenous_metabolite
c18neg	183.0663	26.2	183.06628286	23.1	M-H	4-Hydroxy-3-Methoxyphenylglycol	Endogenous_metabolite
hilicneg	183.06663	68.9	183.06659396	71.2	M-H	Phosphorylcholine	Endogenous_metabolite
c18neg	183.13909	54.6	183.139053876	37.4	M-H	C111-Undecylenic acid	Long chain fatty acid
hilicpos	184.06036	107.3	184.059364145	121.8	M+H	Purine	Endogenous_metabolite
c18neg	184.07301	21.7	184.072762855	23.2	M-H	5-Methylcytosine	Endogenous_metabolite
c18pos	184.0952	20.4	184.09681928	20.16	M+H	Normetanephrine	Endogenous_metabolite
c18neg	185.11839	46.5	185.118318432	55.1	M-H	C101-10-hydroxy-2-decenoic acid	Long chain fatty acid
c18neg	185.15481	265	185.15470394	265.8	M-H	C110-Undecanoic acid	Long chain fatty acid
hilicneg	187.10891	336.2	187.10881638	355.1	M-H	N-Alpha-Acetyllysine	Endogenous_metabolite
hilicneg	187.13404	69.6	187.1339685	83.408472	M-H	10-Hydroxydecanoate	Endogenous_metabolite
c18pos	188.03561	23	188.0348077	40.54	M+H	Xanthurenic acid	Endogenous_metabolite
c18neg	188.05657	18	188.05644645	18	M-H	N-Acetylglutamate	Endogenous_metabolite
hilicneg	189.07697	322.1	189.07684754	323.5	M-H	3-Hydroxysuberic acid	Organic acid
hilicpos	190.04983	69.3	190.049869085	82.9	M+H	Kynurenate	Endogenous_metabolite
c18neg	190.05106	26.5	190.050967149	21.8	M-H	5-Hydroxyindoleacetate	Endogenous_metabolite
hilicneg	190.05448	211.1	190.05433845	198.3	M-H	N-Acetylmethionine	Endogenous_metabolite
hilicpos	190.08619	68.6	190.086254594	68.2	M+H	Indole-3-Methyl Acetate	Endogenous_metabolite
c18neg	191.01948	17.6	191.01972659	17.7	M-H	Isocitrate	Endogenous_metabolite
hilicneg	191.05626	317	191.0561121	318.3	M-H	Quinic Acid	Endogenous_metabolite
hilicpos	191.10419	259.5	191.10263293	269.7	M+H	Diaminopimelate	Endogenous_metabolite
hilicneg	193.03539	334.9	193.03537665	335.353476	M-H	Glucuronate	Endogenous_metabolite
hilicneg	193.05066	141.6	193.0506328	122.839332	M-H	Ferulate	Endogenous_metabolite
hilicneg	193.07176	232.4	193.07176216	232.5	M-H	Methyl Galactoside	Endogenous_metabolite
hilicneg	195.05107	314.8	195.05102672	325.1241	M-H	Gluconate	Endogenous_metabolite
hilicpos	195.08758	74.9	195.08765157	77.6	M+H	Caffeine	Endogenous_metabolite
c18neg	195.11392	40.1	195.11335244	22.4	M-H	Dethiobiotin	Endogenous_metabolite
hilicneg	197.1548	62.9	197.15470394	58	M-H	C121-5-Dodecenoic acid	Long chain fatty acid
c18pos	197.19052	284.7	197.190580068	280.955874	M+ACN+H	C130-Tridecanoic acid	Medium chain fatty acid
hilicneg	199.17008	62.4	199.170354004	58.9	M-H	Laurate	Endogenous_metabolite
c18neg	200.05414	22	200.05589713	19.2	M-H	O-Succinyl-Homoserine	Endogenous_metabolite
hilicneg	201.04056	315.1	201.04045967	321.722622	M-H	2t4t-60-diacid-transtrans-Muconic acid	Medium chain fatty acid
hilicneg	201.11328	253.8	201.11323305	249.4	M-H	Sebacate	Endogenous_metabolite
hilicpos	202.10719	80.9	202.10738486	73.7	M+H	33-diMe-50-33-dimethylpentanedioate	Long chain fatty acid
hilicneg	203.08266	282.7	203.08260163	284.3	M-H	Tryptophan	Endogenous_metabolite
hilicpos	203.15012	360.4	203.15025183	371.9	M+H	NN-Dimethylarginine	Endogenous_metabolite
c18neg	204.06661	34	204.06661721	28.5	M-H	Indolelactic acid	Organic acid
hilicneg	204.06675	176.3	204.06661721	192.6	M-H	Cinnamoylglycine-trans	Organic acid
c18pos	204.12327	22	204.123034	23.0013174	M+H	O-Acetylcarnitine	Endogenous_metabolite
c18neg	204.99161	18.7	204.99092529	19.3	M-H	Gallic acid	Organic acid
c18neg	205.03541	18.1	205.03537665	18.7	M-H	2-Methylcitrate	Endogenous_metabolite
hilicneg	207.07751	283.3	207.07751625	286.35111	M-H	Kynurenine	Endogenous_metabolite
hilicpos	208.09665	74.4	208.09681928	73.2	M+ACN+H	N-Acetylphenylalanine	Endogenous_metabolite
hilicpos	208.16244	66.7	208.1639736	66.8	M+H	Diosgenin	Sterol
c18neg	209.03035	19.4	209.03029127	18.2	M-H	Glucaric acid	Endogenous_metabolite
c18neg	209.0668	22.1	209.06667678	20.5	M-H	D-Sedoheptulose	Endogenous_metabolite
hilicneg	211.04641	55.2	211.04594134	57.9	2M-H	Glycerate	Endogenous_metabolite
hilicneg	212.00239	41	212.00230288	42.8	M-H	Indoxyl Sulfate	Endogenous_metabolite
c18pos	212.14975	26.3	212.149520917	21.6044718	M+	NNN-Trimethyllysine	Endogenous_metabolite
hilicneg	213.01706	160.2	213.01714003	176.6	M-H	L-Gulonolactone	Endogenous_metabolite
hilicneg	218.10339	263.5	218.10339664	266.623548	M-H	Pantothenate	Endogenous_metabolite
c18pos	218.13898	23.4	218.13868409	21.55	M+H	Propionyl-L-carnitine	Carnitine
c18neg	221.05941	20.5	221.06015211	20.2	M-H	Cystathionine	Endogenous_metabolite
c18pos	221.09256	27.7	221.09206825	24.29	M+H	5-Hydroxy-L-Tryptophan	Endogenous_metabolite
hilicneg	223.0977	63.6	223.097582988	82.414176	M-H	Sorbate	Endogenous_metabolite
hilicpos	225.14841	66.1	225.1485205	69	M+H	Methyl Jasmonate	Endogenous_metabolite
hilicneg	226.08342	258	226.0833299	250.251012	M-H	Deoxycytidine	Endogenous_metabolite
hilicpos	226.08367	78.3	226.083846657	67.1	M+H	Ethyl 3-Indoleacetate	Endogenous_metabolite
c18pos	226.08444	27.6	226.08282052	21.5233404	M+H	Cytidine	Endogenous_metabolite
c18pos	227.04559	17.9	227.04608232	30.83	M+H	N-Acetylcysteine	Endogenous_metabolite
c18pos	227.10305	27.3	227.10263293	23.2933338	M+Na	Porphobilinogen	Endogenous_metabolite
hilicpos	227.11337	402.2	227.11386632	403.3	M+H	Carnosine	Endogenous_metabolite
c18neg	227.12895	26.9	227.12888311	37.6	M-H	2t-121-diacid-Dodec-2-enedioic acid	Long chain fatty acid
c18neg	227.20172	324.8	227.201654132	343.4	M-H	Myristate	Endogenous_metabolite
c18pos	232.15478	26.4	232.15433415	31.3	M+H	Butanoylcarnitine	Carnitine
c18neg	233.07787	18.6	233.0779078	19.5	M-H	N-Acetylasparagine	Endogenous_metabolite
hilicpos	237.95452	244.6	237.954146	226.5	M+H	35-Diiodo-L-Tyrosine	Endogenous_metabolite
c18neg	238.03906	25.5	238.03907994	18.9	M-H	S-Carboxymethylcysteine	Endogenous_metabolite
c18neg	239.01566	20.6	239.01657322	20.2	M-H	Cystine	Endogenous_metabolite
hilicpos	241.12908	395	241.12951639	402.1	M+H	Anserine	Endogenous_metabolite
hilicneg	241.21709	60.8	241.217304195	58	M-H	12-methyl-C150-12-Methyltetradecanoic acid	Medium chain fatty acid
c18neg	243.06214	23.3	243.06226011	22.6	M-H	Uridine	Endogenous_metabolite
c18neg	244.05907	25.1	244.0591239	19.8	M-H	N-acetyl-tyrosine	Organic acid
c18pos	244.15494	34.7	244.15433415	38.4509154	M+H	Tiglylcarnitine	Carnitine
c18pos	245.096	62.3	245.09543955	77.126508	M+H	Biotin	Endogenous_metabolite
c18pos	245.21166	228.6	245.21112075	222.242754	M+NH4	2-OH-140-2-Hydroxymyristic acid	Medium chain fatty acid
c18pos	246.17042	42.5	246.16998421	43.5648936	M+H	2-Methylbutyroylcarnitine	Carnitine
hilicpos	247.10746	79.3	247.10771831	75.5	M+H	N-Acetyltryptophan	Endogenous_metabolite
c18pos	248.14865	39.4	248.14924877	19.78	M+H	Hydroxybutyrylcarnitine	Carnitine
hilicneg	250.09448	150.7	250.09456329	163.2	M+Cl	5-Deoxyadenosine	Endogenous_metabolite
c18neg	253.09288	23.1	253.09288916	20.1	M-H	D-Pinitol	Endogenous_metabolite
c18neg	253.21724	335.2	253.217304195	352.4	M-H	Palmitoleate	Endogenous_metabolite
c18pos	255.17557	247.2	255.174930004	254.10924	M+H-H2O	17-beta Estradiol	Steroid_Hormones
c18neg	255.23293	366.3	255.232954259	368.2	M-H	14-Me-150-Isopalmitic acid	Medium chain fatty acid
hilicneg	255.23301	58.9	255.232954259	57.1	M-H	Palmitate	Endogenous_metabolite
hilicneg	256.05932	279.8	256.0593392	294.316476	M+Cl	N-Acetylglucosamine	Endogenous_metabolite
hilicpos	260.14901	68.8	260.14924967	74.1	M+H	3-Hydroxydecanedioic acid	Organic acid
c18pos	260.18631	107.2	260.18563428	121	M+H	Hexanoylcarnitine	Carnitine
hilicneg	269.24867	59.5	269.248604323	56.4	M-H	Heptadecanoate	Endogenous_metabolite
hilicpos	273.1848	66.8	273.184906004	68.2	M+2H	Estradiol-17Alpha	Endogenous_metabolite
c18pos	273.2432	254.1	273.24242088	239.210568	M+NH4	11-OH-160-2-Hydroxyhexadecanoic acid	Medium chain fatty acid
c18pos	276.14495	23.4	276.14416339	24.2912784	M+H	Glutarylcarnitine	Endogenous_metabolite
hilicpos	277.21613	63.6	277.216206132	67.6	M+NH4	C184-Stearidonic acid	Medium chain fatty acid
hilicpos	279.23163	63.5	279.231856195	66	M+H	Gamma-Linolenate	Endogenous_metabolite
hilicneg	279.23281	60.1	279.232954259	56.4	M-H	Linoleate	Endogenous_metabolite
hilicneg	281.24861	59.2	281.248604323	55.3	M-H	Petroselinate	Endogenous_metabolite
hilicneg	282.08413	303.8	282.08439253	301.444728	M-H	Guanosine	Endogenous_metabolite
hilicpos	282.11948	186.5	282.11967998	194.7	M+H	1-Methyladenosine	Endogenous_metabolite
hilicpos	283.19023	67.2	283.187699966	69.5	2M+H	Histidinol	Endogenous_metabolite
c18pos	283.26406	380	283.263156323	366.973878	M+H-H2O	Oleate	Endogenous_metabolite
hilicneg	283.26427	56.6	283.264254387	55.7	M-H	Stearate	Endogenous_metabolite
c18pos	284.29549	406.1	284.294791704	404.375262	M+ACN+H	Hexadecanol	Endogenous_metabolite
c18pos	286.20164	193.2	286.201284	206.850306	M+H	Octenoyl-L-carnitine
c18pos	287.20192	256.8	287.200556068	270.310104	M+H	Androstenedione	Steroid_Hormones
hilicpos	288.21636	199.8	288.21693441	214.1	M+H	Octanoyl-L-carnitine	Carnitine
c18pos	289.21681	262.5	289.216206132	262.322382	M+H	Testosterone	Steroid_Hormones
hilicneg	291.15995	65.8	291.161520654	64.5	M-H	56 Dimethylbenzimidazole	Endogenous_metabolite
hilicneg	295.26419	57.8	295.264254387	55.8	M-H	C191-10Z-Nonadecenoic acid	Medium chain fatty acid
hilicneg	297.27978	54.6	297.279904451	55.9	M-H	C190-Nonadecanoic acid	Medium chain fatty acid
hilicneg	299.2017	61.6	299.201654132	58.6	M-H	Retinoate	Endogenous_metabolite
c18pos	299.25889	327.5	299.25807094	311.349582	M+H-H2O	C181-12-hydroxy-9-cis-octadecenoic acid	Medium chain fatty acid
hilicneg	301.21672	58.3	301.217304195	56.4	M-H	Eicosapentaenoate	Endogenous_metabolite
hilicneg	301.23838	60.4	301.23843356	57.1	M-H	Glycerol-Myristate	Endogenous_metabolite
hilicpos	302.30502	196.5	302.305355487	203.5	M+H	Sphinganine	Endogenous_metabolite
hilicneg	303.23179	57.1	303.232954259	55.9	M-H	C204-Arachidonic acid	Medium chain fatty acid
hilicneg	305.24851	56.8	305.248604323	54.9	M-H	C203-5Z8Z11Z Eicosatrienoic acid	Medium chain fatty acid
hilicpos	308.09188	240.7	308.09108244	237.3	M+H	Glutathione Reduced	Endogenous_metabolite
hilicneg	311.29526	55.3	311.295554514	55	M-H	Arachidate	Endogenous_metabolite
hilicpos	316.24787	196.4	316.24823453	208.3	M+H	Decanoyl-L-carnitine	Carnitine
hilicpos	317.26835	63.3	317.268635626	76.7	M+K	Nonanoate	Endogenous_metabolite
c18neg	329.01725	18.4	329.01561837	18.6	M-H	Deoxyuridine-Monophosphate	Endogenous_metabolite
c18neg	329.02969	18.2	329.02871038	18.4	M-H	Inosinic acid	Endogenous_metabolite
hilicpos	329.24721	64.4	329.247506259	67.4	M+2H	Docosahexaenoate	Endogenous_metabolite
hilicneg	333.27992	55.6	333.279904451	56.3	M-H	C223-Docosatrienoic acid	Long chain fatty acid
hilicneg	335.29552	55.6	335.295554514	55.1	M-H	C222-1316-docosadienoic acid	Long chain fatty acid
hilicneg	337.31115	55.6	337.311204578	54.5	M-H	Erucate	Endogenous_metabolite
c18pos	339.01841	36	339.016263	26.3262576	M+H	Cysteate	Endogenous_metabolite
hilicneg	341.1088	359.1	341.10893551	366.033912	M-H	Trehalose	Endogenous_metabolite
c18pos	342.2642	234.6	342.2638846	242.104668	M+H	Dodecenoylcarnitine	Carnitine
c18pos	344.27991	242.3	344.27953466	245.035566	M+H	Lauroylcarnitine	Endogenous_metabolite
hilicpos	346.25841	67.1	346.25880012	71.7	M+H	C130-Trihydroxypalmitic acid	Medium chain fatty acid
hilicneg	347.22033	56.3	347.22223418	66.3	M-H	3-Alpha11-Beta1721-Tetrahydroxy- 5-Beta-Pregnan-20-One	Endogenous_metabolite
hilicpos	347.22115	70.1	347.22168543	70.6	M+H	Corticosterone	Endogenous_metabolite
hilicneg	353.34232	54.2	353.342504706	54.2	M-H	Tricosanoate	Endogenous_metabolite
hilicneg	355.08814	144.7	355.08820006	158.892138	M-H	Gluconolactone	Endogenous_metabolite
hilicneg	355.28544	59.4	355.28538375	52.3	M+Cl	Oleoyl-Glycerol	Endogenous_metabolite
c18pos	360.275	222.8	360.27444928	228.53	M+H	3-hydroxydodecanoyl carnitine	Carnitine
c18pos	361.20156	223.4	361.20094999	224.07435	M+H	Cortisone	Endogenous_metabolite
hilicpos	361.27299	73.2	361.27430969	69.3	2M+H	Nordeoxycholic acid	Bile_acid
hilicneg	365.34233	54.8	365.342504706	53.8	M-H	Nervonate	Endogenous_metabolite
c18pos	370.29308	246.5	370.29518473	259.911444	M+H	Tetradecenoyl-L-carnitine	Carnitine
hilicpos	372.31036	191.6	372.31083479	200	M+H	Myristoyl-L-carnitine	Carnitine
c18neg	373.27475	297.4	373.27481907	301.9	M-H	Dehydrolithocholic acid	Bile_acid
c18neg	375.29052	290.6	375.29046913	295.8	M-H	Lithocholate	Endogenous_metabolite
c18pos	376.31861	270.9	376.318598514	271.156158	M+NH4	C200-Phytanic acid	Medium chain fatty acid
c18pos	377.14517	57.1	377.14556037	61.364484	M+H	Riboflavin	Endogenous_metabolite
hilicpos	391.28375	63.6	391.28428569	64.1	M+H	Bis(2-Ethylhexyl)Phthalate	Endogenous_metabolite
c18neg	391.28545	241.5	391.28538375	229.4	M-H	Ursodeoxycholate	Endogenous_metabolite
hilicneg	395.38947	53.6	395.389454897	53.2	M-H	C260-Hexacosanoic acid	Long chain fatty acid
hilicneg	397.13897	280.9	397.1396552	291.722952	M-H	Thyrotropin Releasing Hormone	Endogenous_metabolite
c18pos	400.34302	273.9	400.34213492	276.525816	M+H	Palmitoylcarnitine	Endogenous_metabolite
c18pos	401.34214	420.6	401.341406642	421.556706	M+H	7alpha-Hydroxy-4-cholesten-3-one	Sterol
hilicneg	403.2159	53.2	403.21261274	66.58776	M-H	Cortisol 21-Acetate	Endogenous_metabolite
hilicpos	403.35661	63.4	403.357056706	66.5	M+ACN+H	Cholesterol 5a6a-epoxide	Sterol
c18pos	403.35812	418.4	403.357056706	420.58686	M+H-H2O	7-Hydroxycholesterol	Sterol
hilicneg	407.28029	222.1	407.28029837	226.95555	M-H	Allocholic acid	Sterol
c18neg	407.28045	220.3	407.28029837	222.8	M-H	Cholate	Endogenous_metabolite
c18pos	416.31695	306	416.31650885	290.024604	M+H	Glycolithocholic acid	Bile_acid
hilicpos	416.33689	196	416.33704954	207.5	M+H	3-Hydroxyhexadecanoylcarnitine	Carnitine
c18neg	421.22301	221.4	421.22317505	227	M-H	Cortisol	Endogenous_metabolite
hilicpos	424.34129	189.4	424.34213492	197.9	M+H	Linoleyl carnitine	Carnitine
c18pos	426.35667	276.9	426.35778498	281.21	M+H	Oleoylcarnitine	Carnitine
c18neg	427.00736	19.1	427.00615527	18.1	M-H	Inosine 5-Diphosphate	Endogenous_metabolite
hilicpos	428.36993	187.5	428.37343504	196.2	M+H	Octadecanoylcarnitine	Carnitine
c18neg	429.30085	271.3	429.30103382	272.3	M-H	7alpha-hydroxy-3-oxo-4-cholestenoic acid	Sterol
c18pos	433.33223	269.4	433.33182456	288.52995	M+NH4	Coprocholic Acid	Bile_acid
hilicpos	437.21436	66.2	437.218331388	79	M+H	N-Acetylserotonin	Endogenous_metabolite
hilicpos	448.30532	73.4	448.30575031	71.6	M+NH4	7-Ketodeoxycholic acid	Bile_acid
c18neg	448.30665	222.1	448.30684747	210.5	M-H	Glycoursodeoxycholic acid	Bile_acid
c18pos	450.32143	254.2	450.32139947	255.5	M+H	Glycochenodeoxycholic acid	Endogenous_metabolite
c18neg	451.30662	233.4	451.30651075	221.2	M-H	Murideoxycholic acid	Bile_acid
hilicneg	461.36392	49.4	461.363631706	67.697226	M+Cl	25-Hydroxycholesterol	Sterol
c18neg	464.3016	210.3	464.30176209	218.2	M-H	Glycocholic acid	Endogenous_metabolite
hilicneg	464.30201	257.8	464.30176209	252.819528	M-H	Glycocholic acid	Bile_acid
hilicpos	465.24575	66	465.249631514	72.3	M+H	Melatonin	Endogenous_metabolite
hilicneg	465.28618	178.8	465.28577531	189.93054	M-H	12-Ketochenodeoxycholic acid	Bile_acid
c18neg	498.2899	224.5	498.28948333	213.7	M-H	Tauroursodeoxycholic acid	Bile_acid
c18pos	500.30437	277.7	500.30403533	271.727496	M+H	Taurodeoxycholic acid	Bile_acid
hilicneg	514.28459	210.3	514.28439795	193.132488	M-H	Taurocholic acid	Bile_acid
c18pos	583.2558	247.2	583.25511082	247.98	M+H	Biliverdin	Endogenous_metabolite
hilicpos	604.29574	75	604.29183158	76.4	M+H	Protoporphyrin	Endogenous_metabolite
c18neg	644.094	18.5	644.090732	18.9	M-H	Nicotinamide Adenine Dinucleotide	Endogenous_metabolite
hilicpos	777.69373	175.1	777.693976	177.9	M+H	Thyroxine	Endogenous_metabolite
