## Supplementary material for "PFHpA alters lipid metabolism and increases the risk of metabolic dysfunction-associated steatotic liver disease in youth—a translational research framework": Supp B

### Sheet: Whole spheroid
gene	avg_log2FC	pct.1	pct.2	p_val_adj
APOA4	2.19269	0.209	0.039	2.26837e-56
PLIN2	1.42446	0.765	0.563	3.6155e-121
FABP1	1.40975	0.942	0.778	1.33181e-124
HMGCS2	1.38449	0.564	0.356	5.98475e-92
APOA2	1.13891	0.998	0.975	1.12896e-126
MT1F	0.881294	0.687	0.575	2.38406e-39
ACSL1	0.84598	0.559	0.452	1.01689e-42
MT1X	0.835712	0.856	0.753	3.03907e-54
APOB	0.820614	0.588	0.441	2.82486e-31
MT1G	0.806292	0.998	0.991	1.67006e-63
CYP3A5	0.745775	0.533	0.398	1.6677e-26
HADHB	0.732169	0.557	0.48	7.86006e-43
MT1H	0.727855	0.856	0.783	1.80568e-36
ACAA2	0.722468	0.717	0.656	2.65307e-33
RPS20	0.721537	0.827	0.729	9.31556e-68
ACAA1	0.717904	0.578	0.483	1.61151e-30
CYP3A4	0.711016	0.24	0.079	4.92439e-41
BAAT	0.710323	0.555	0.455	9.63414e-22
MT1M	0.707297	0.608	0.479	3.72457e-28
FBP1	0.698057	0.467	0.34	2.49236e-31
MT2A	0.672118	0.986	0.98	3.25763e-44
PDK4	0.666014	0.343	0.124	5.55725e-63
SCD	0.651042	0.639	0.529	1.41133e-25
ACADVL	0.646142	0.645	0.582	4.03999e-33
IGFBP1	0.616351	0.346	0.212	1.53367e-21
RPS29	0.610982	0.92	0.876	7.0784e-47
APOC3	0.6086	0.994	0.976	1.61893e-49
PCK1	0.6062	0.254	0.069	1.03478e-53
ALDH2	0.603559	0.494	0.395	1.75224e-20
PRAP1	0.602959	0.614	0.476	2.13494e-26
PPP2R2B	-0.488554	0.226	0.354	1.41729e-17
CYBA	-0.488969	0.567	0.669	1.85009e-19
SKAP1	-0.489099	0.661	0.766	2.0966e-20
INPP4B	-0.489372	0.323	0.436	5.16151e-14
PTPRC	-0.492366	0.543	0.638	9.75987e-15
CBLB	-0.495491	0.562	0.667	2.44163e-17
IKZF1	-0.503379	0.284	0.428	1.26979e-21
ATXN1	-0.506563	0.586	0.684	6.26068e-18
PRKCB	-0.514701	0.195	0.34	7.98018e-24
CD7	-0.515254	0.323	0.427	1.66452e-11
CELF2	-0.528728	0.403	0.539	1.24749e-20
TOX	-0.531855	0.289	0.41	1.0305e-15
GZMA	-0.532037	0.493	0.571	7.56984e-10
PLCB1	-0.537698	0.409	0.534	7.05297e-21
KCNQ5	-0.538693	0.138	0.232	3.18033e-13
PARP8	-0.54266	0.516	0.635	3.13873e-19
MBNL1	-0.54776	0.806	0.864	1.51802e-18
RUNX1	-0.547878	0.372	0.51	1.96931e-22
GSTA1	-0.554457	0.244	0.306	2.28288e-06
SFMBT2	-0.554544	0.257	0.41	1.43456e-25
ADH1C	-0.574757	0.472	0.546	0.00177415
BCL2	-0.575268	0.364	0.479	1.67378e-15
PIP4K2A	-0.585931	0.493	0.622	1.8384e-23
ANKRD44	-0.588967	0.43	0.585	9.34884e-30
PITPNC1	-0.609364	0.519	0.648	2.7304e-24
AKR1B10	-0.614919	0.356	0.424	6.59762e-05
CHST11	-0.62175	0.258	0.435	1.50935e-34
ARHGAP15	-0.628093	0.395	0.554	8.9593e-31
AOAH	-0.658137	0.37	0.483	1.49669e-16
PRKCH	-0.733808	0.419	0.561	6.79842e-28

### Sheet: Hepatocytes
gene	avg_log2FC	pct.1	pct.2	p_val_adj
APOA4	2.99263	0.42	0.099	1.03079e-44
PLIN2	1.52739	0.961	0.898	1.13492e-123
HMGCS2	1.39447	0.91	0.862	6.97413e-126
FABP1	1.16861	0.992	0.957	9.70526e-70
HADHB	1.15423	0.842	0.778	2.9549e-88
PDK4	0.885934	0.676	0.326	1.19968e-50
ACSL1	0.883559	0.911	0.898	3.89503e-63
HADHA	0.867418	0.847	0.819	1.07283e-73
PCK1	0.841564	0.502	0.196	3.87728e-34
APOA2	0.783351	1	0.998	1.67194e-43
CYP3A4	0.768859	0.458	0.203	3.61064e-23
MT1F	0.752592	0.897	0.865	3.80643e-29
FBP1	0.735129	0.831	0.781	3.98441e-32
RPL23	0.730575	0.812	0.776	6.59407e-20
ACAA1	0.707145	0.861	0.837	6.9178e-37
RPS20	0.702147	0.777	0.745	1.02362e-15
ACAA2	0.654029	0.908	0.914	6.59914e-39
ANGPTL4	0.653465	0.615	0.226	5.93204e-61
ACADVL	0.639111	0.883	0.909	1.69375e-49
ABCB4	0.636677	0.761	0.725	4.08234e-15
MT1X	0.619181	0.96	0.926	5.10778e-23
CYP3A7	0.61115	0.489	0.364	1.6373e-05
G6PC	0.592667	0.745	0.619	3.36128e-16
ACADM	0.589197	0.8	0.761	8.81447e-45
CYP4A11	0.587419	0.786	0.738	6.10397e-27
ACOX1	0.583111	0.842	0.83	7.52169e-22
APOA5	0.579599	0.606	0.39	1.28581e-33
SLC25A47	0.576098	0.661	0.435	6.24459e-43
CYP2B6	0.560941	0.642	0.514	6.00642e-10
SERPINE1	0.553358	0.617	0.507	1.27458e-07
AKR1C3	-0.473132	0.808	0.876	8.03366e-11
SAA4	-0.485003	0.916	0.941	9.56472e-14
AGT	-0.48651	0.845	0.88	6.6557e-25
ACTG1	-0.500083	0.811	0.891	2.66684e-09
TPM1	-0.510526	0.773	0.858	1.60809e-20
TM4SF4	-0.523108	0.867	0.929	1.02027e-19
TUBB2A	-0.534517	0.511	0.659	6.26341e-24
LINC01435	-0.540164	0.289	0.468	6.65639e-13
PKN2-AS1	-0.552451	0.125	0.295	9.61127e-17
APOH	-0.576183	0.977	0.979	4.0591e-43
CYP2C9	-0.578902	0.881	0.926	1.09113e-25
UGT2B10	-0.607999	0.578	0.792	4.38742e-49
PTGR1	-0.610123	0.927	0.964	1.78425e-27
UGT2B7	-0.626285	0.777	0.853	7.0135e-37
FN1	-0.639882	0.785	0.875	7.82123e-32
ADH1A	-0.666096	0.624	0.781	6.64761e-37
ANG	-0.682522	0.775	0.848	6.83936e-23
ANGPTL8	-0.711489	0.749	0.85	6.8612e-15
TIMP1	-0.745655	0.505	0.567	4.1807e-05
AHSG	-0.788685	0.935	0.972	4.74785e-52
SERPINA3	-0.806443	0.63	0.802	4.62197e-45
UGT2B15	-0.902268	0.717	0.857	9.11301e-49
ADH1C	-0.92702	0.811	0.914	1.77302e-24
GSTA1	-0.964018	0.497	0.697	2.29456e-27
UGT2B4	-0.985189	0.836	0.908	1.36916e-59
AKR1B10	-0.989432	0.655	0.786	1.83741e-19
FGA	-1.19264	0.829	0.916	5.79035e-67
S100A6	-1.26671	0.673	0.825	1.29938e-14
FGG	-1.27223	0.837	0.919	4.62593e-70
FGB	-1.36893	0.863	0.947	1.56838e-95

### Sheet: T cells
gene	avg_log2FC	pct.1	pct.2	p_val_adj
FABP1	0.934492	0.903	0.679	1.17108e-85
APOA2	0.918949	0.995	0.965	4.10663e-120
RPS20	0.862107	0.879	0.72	9.97241e-72
RPS29	0.855557	0.975	0.892	3.46799e-157
RPL37A	0.704133	0.964	0.889	3.90505e-93
PLIN2	0.692722	0.598	0.377	9.90961e-35
HMGCS2	0.626047	0.277	0.091	4.9652e-26
RPL23	0.618598	0.943	0.836	6.887e-52
RPS27	0.607285	0.983	0.925	4.21444e-89
RPL38	0.600545	0.965	0.865	4.58316e-63
RPL37	0.569074	0.973	0.915	3.22019e-77
RPS21	0.558022	0.967	0.892	2.13973e-63
RPS11	0.51365	0.949	0.851	4.10577e-42
RPS28	0.504118	0.975	0.907	3.63843e-58
RPL39	0.502934	0.975	0.901	9.86228e-56
RPL13A	0.462309	0.955	0.873	6.3609e-33
RPL21	0.446911	0.969	0.896	3.91457e-45
APOC3	0.445911	0.988	0.96	2.19704e-42
RPS16	0.439353	0.967	0.876	1.48222e-34
RPLP2	0.436817	0.968	0.886	1.21873e-38
RPL31	0.430868	0.824	0.727	1.10281e-17
CYP3A5	0.42535	0.202	0.126	0.00389126
RPS26	0.423401	0.971	0.879	3.66278e-38
MT1X	0.420924	0.784	0.676	7.20758e-18
RPL27A	0.414039	0.973	0.896	1.30142e-34
TMA7	0.402579	0.935	0.846	1.15687e-22
SET	0.399926	0.751	0.654	1.08528e-13
RPL36	0.387961	0.973	0.89	5.07608e-27
RPL36A	0.385628	0.955	0.859	5.22683e-21
ATP5ME	0.384849	0.702	0.611	2.48996e-14
HIVEP2	-0.463835	0.187	0.337	1.50142e-10
RABGAP1L	-0.469416	0.634	0.784	3.79324e-08
FRYL	-0.470029	0.302	0.468	4.87544e-09
WWOX	-0.470667	0.237	0.365	1.19036e-06
MAML2	-0.473164	0.293	0.448	6.47527e-09
JARID2	-0.473563	0.25	0.406	2.89503e-10
STK39	-0.47673	0.264	0.409	1.3473e-08
PIP4K2A	-0.482451	0.676	0.794	1.91795e-12
RUNX1	-0.489909	0.493	0.649	4.30892e-10
MT-ND4L	-0.491801	0.552	0.712	4.70216e-11
SFMBT2	-0.493502	0.453	0.629	1.44288e-11
ARHGAP15	-0.503466	0.703	0.845	1.79613e-19
IKZF2	-0.504348	0.158	0.26	1.92819e-05
LRBA	-0.507983	0.49	0.631	3.04389e-07
AKR1C1	-0.511083	0.524	0.728	1.30376e-13
KLRC2	-0.512232	0.068	0.125	0.0507195
ANKRD44	-0.512666	0.571	0.739	6.67826e-16
UTRN	-0.516906	0.563	0.701	3.8065e-09
KCNQ5	-0.521208	0.226	0.331	0.000186503
PRKCB	-0.524443	0.331	0.509	7.05663e-11
ALDH1A1	-0.528325	0.179	0.357	4.69218e-15
ATXN1	-0.528926	0.571	0.713	1.76954e-12
PITPNC1	-0.528984	0.613	0.765	1.16637e-12
BCL2	-0.531282	0.536	0.681	9.21537e-09
ADH1C	-0.545053	0.184	0.364	4.69214e-15
AOAH	-0.547154	0.628	0.722	9.95262e-08
PTGR1	-0.556902	0.281	0.441	5.00334e-10
CHST11	-0.567246	0.447	0.637	1.4331e-15
PRKCH	-0.58304	0.729	0.841	6.18659e-16
PRKCA	-0.612442	0.274	0.438	7.61055e-12
